# Proteomic Profile of Human Colon Organoids: Effects of a multi-mineral intervention alone and in the presence of pro-Inflammatory and anti-inflammatory treatments

**DOI:** 10.1101/2025.03.13.25323857

**Authors:** Muhammad N Aslam, Shannon D McClintock, Gillian Moraga, Daniyal M Nadeem, Isabelle Harber, James Varani

## Abstract

**Introduction:** Aquamin, a multi-mineral product derived from fossilized red marine algae, has been shown to improve colon barrier structure and function. Mesalamine is commonly used as maintenance therapy for patients with mild-to-moderate ulcerative colitis (UC) or those in remission. Our long-term aim is to evaluate if Aquamin can be part of a UC maintenance regimen, examining potential complementary efficacy or synergy with Mesalamine, as well as any possible drug interactions.

**Methods:** Human colon organoids were maintained under controlled conditions or exposed to a pro-inflammatory stimulus to mimic the environment in mild-to-moderate UC. Organoids were treated with Aquamin alone, Mesalamine alone, or the two agents in combination for 14 days. At the end of the treatment period, proteomic analysis was conducted to evaluate protein changes induced by the two agents (individually and in combination).

**Results:** Colon organoids treated with Aquamin or Mesalamine exhibited distinct protein expression profiles. Aquamin enhanced the expression of colon barrier proteins (e.g., cadherin-17 and desmoglein-2). Mesalamine by itself had minimal impact on these moieties; when present with Aquamin, it did not alter Aquamin’s response. By itself, treatment with Mesalamine alone resulted in up-regulation of basement membrane proteins; the combination of Aquamin and Mesalamine was more effective than either alone. In contrast to these results, Mesalamine up-regulated numerous proteins directly related to inflammation including members of the complement and clotting/fibrinolytic cascades. These were down-regulated with Aquamin. When the two agents were utilized in combination, changes in the expression of inflammation-related proteins resembled the profile seen with Mesalamine alone more than the profile obtained with Aquamin. Of interest, the presence of a pro-inflammatory stimulus further highlighted the unique responses to the two interventions, with Mesalamine aligning more closely with the pro-inflammatory stimulus in its effect on the expression of inflammation-associated proteins.

**Conclusion:** The data presented here suggest that the induction of barrier proteins by Aquamin would not be counteracted by the concomitant presence of Mesalamine. The current studies also found no evidence to suggest that the presence of Aquamin would interfere with the capacity of Mesalamine to alter the expression of proteins that are part of the anti-inflammatory shield.
