## Supplementary material for "Proteomic Profile of Human Colon Organoids: Effects of a multi-mineral intervention alone and in the presence of pro-Inflammatory and anti-inflammatory treatments": S Table 7

### Sheet: S Table 7
	Supplement Table 7. Complete names (and Uniprot accession IDs) of the proteins presented in Figures 3, 4 and 5.
	Supplement Table 7A: (Proteins listed in Figure 3)
	Figure 3A: Cell-cell junction				Figure 3B: Mucin-related
	Gene Symbol	Accession	Protein Name		Gene Symbol	Accession	Protein Name
	TJP1	Q07157	Tight junction protein ZO-1		MUC1	P15941	Mucin-1
	TJP2	Q9UDY2	Tight junction protein ZO-2		MUC2	Q02817	Mucin-2
	TJP3	O95049	Tight junction protein ZO-3		MUC3A	Q02505	Mucin-3A
	CLDN1	O95832	Claudin-1		MUC3B	Q9H195	Mucin-3B
	CLDN3	O15551	Claudin-3		MUC4	Q99102	Mucin-4
	CLDN4	O14493	Claudin-4		MUC5AC	P98088	Mucin-5AC
	CLDN7	O95471	Claudin-7		MUC5B	Q9HC84	Mucin-5B
	CLDN23	Q96B33	Claudin-23		MUC12	Q9UKN1	Mucin-12
	OCLN	Q16625	Occludin		MUC13	Q9H3R2	Mucin-13
	JAM1	Q9Y624	Junctional adhesion molecule A		TFF1	P04155	Trefoil factor 1
					TFF2	Q03403	Trefoil factor 2
	CDH1	P12830	Cadherin-1		TFF3	Q07654	Trefoil factor 3
	CDH3	P22223	Cadherin-3		C1GALT1	Q9NS00	Glycoprotein-N-acetylgalactosamine 3-beta-galactosyltransferase 1
	CDH17	Q12864	Cadherin-17		C1GALT1C1	Q96EU7	C1GALT1-specific chaperone 1
	CDHR2	Q9BYE9	Cadherin-related family member 2		ST3GAL1	Q11201	CMP-N-acetylneuraminate-beta-galactosamide-alpha-2,3-sialyltransferase 1
	CDHR5	Q9HBB8	Cadherin-related family member 5		FCGBP	Q9Y6R7	IgGFc-binding protein
	PCDH1	Q08174	Protocadherin-1		ZG16	O60844	Zymogen granule membrane protein 16
	PCDHGC3	Q9UN70	Protocadherin gamma-C3
	PCDH12	Q9NPG4	Protocadherin-12		Figure 3B: Basement membrane
	CDH13	P55290	Cadherin-13		LAMA1	P25391	Laminin subunit alpha-1
					LAMA2	P24043	Laminin subunit alpha-2
	DSC2	Q02487	Desmocollin-2		LAMA4	Q16363	Laminin subunit alpha-4
	DSG1	Q02413	Desmoglein-1		LAMA5	O15230	Laminin subunit alpha-5
	DSG2	Q14126	Desmoglein-2		LAMB1	P07942	Laminin subunit beta-1
	DSG3	P32926	Desmoglein-3		LAMB2	P55268	Laminin subunit beta-2
	DSP	P15924	Desmoplakin		LAMB3	Q13751	Laminin subunit beta-3
	JUP	P14923	Junction plakoglobin		LAMC1	P11047	Laminin subunit gamma-1
	PLEC	Q15149	Plectin		LAMC2	Q13753	Laminin subunit gamma-2
					HSPG2	P98160	Basement membrane-specific heparan sulfate proteoglycan core protein
					NID1	P14543	Nidogen-1
					NID2	Q14112	Nidogen-2
					CADM1	Q9BY67	Cell adhesion molecule 1
	Supplement Table 7B: (Proteins listed in Figure 4)
	Figure 4A: Complement				Figure 4B: Clotting/Fibrinolytic				Figure 4C: Antigen presenting				Figure 4D: Proteasomes
	Gene Symbol	Accession	Protein Name		Gene Symbol	Accession	Protein Name		Gene Symbol	Accession	Protein Name		Gene Symbol	Accession	Protein Name
	C2	P06681	Complement C2		A2M	P01023	Alpha-2-macroglobulin		AIF1L	Q9BQI0	Allograft inflammatory factor 1-like		PSMB5	P28074	Proteasome subunit beta type-5
	C3	P01024	Complement C3		APP	P05067	Amyloid-beta precursor protein		HLA-A	P04439	HLA class I histocompatibility antigen, A alpha chain		PSMB6	P28072	Proteasome subunit beta type-6
	C4A	P0C0L4	Complement C4-A		F2	P00734	Prothrombin		HLA-B	P01889	HLA class I histocompatibility antigen, B alpha chain		PSMB7	Q99436	Proteasome subunit beta type-7
	C4BPA	P04003	C4b-binding protein alpha chain		F3	P13726	Tissue factor		HLA-C	P10321	HLA class I histocompatibility antigen, C alpha chain		PSMB8	P28062	Proteasome subunit beta type-8
	C5	P01031	Complement C5		F5	P12259	Coagulation factor V		HLA-E	P13747	HLA class I histocompatibility antigen, alpha chain E		PSMB9	P28065	Proteasome subunit beta type-9
	C7	P10643	Complement component C7		F10	P00742	Coagulation factor X		HLA-F	P30511	HLA class I histocompatibility antigen, alpha chain F		PSMB10	P40306	Proteasome subunit beta type-10
	C8A	P07357	Complement component C8 alpha chain		F13A1	P00488	Coagulation factor XIII A chain		HLA-G	P17693	HLA class I histocompatibility antigen, alpha chain G		PSME1	Q06323	Proteasome activator complex subunit 1
	C8G	P07360	Complement component C8 gamma chain		FGA	P02671	Fibrinogen alpha chain		HLA-H	P01893	Putative HLA class I histocompatibility antigen, alpha chain H		PSME2	Q9UL46	Proteasome activator complex subunit 2
	C9	P02748	Complement component C9		FGB	P02675	Fibrinogen beta chain		HLA-DMA	P28067	HLA class II histocompatibility antigen, DM alpha chain
	CD55	P08174	Complement decay-accelerating factor		FGG	P02679	Fibrinogen gamma chain		HLA-DPA1	P20036	HLA class II histocompatibility antigen, DP alpha 1 chain
	CD59	P13987	CD59 glycoprotein		KLKB1	P03952	Plasma kallikrein		HLA-DPB1	P04440	HLA class II histocompatibility antigen, DP beta 1 chain
	CFB	P00751	Complement factor B		KNG1	P01042	Kininogen-1		HLA-DRA	P01903	HLA class II histocompatibility antigen, DR alpha chain
	CFD	P00746	Complement factor D		MCFD2	Q8NI22	Multiple coagulation factor deficiency protein 2		HLA-DRB1	P01911	HLA class II histocompatibility antigen, DRB1 beta chain
	CFH	P08603	Complement factor H		PLAU	P00749	Urokinase-type plasminogen activator		HLA-DRB3	P79483	HLA class II histocompatibility antigen, DR beta 3 chain
	CFI	P05156	Complement factor I		PLAUR	Q03405	Urokinase plasminogen activator surface receptor		HLA-DRB4	P13762	HLA class II histocompatibility antigen, DR beta 4 chain
	CLU	P10909	Clusterin		PLG	P00747	Plasminogen		HLA-DRB5	Q30154	HLA class II histocompatibility antigen, DR beta 5 chain
	COLEC10	Q9Y6Z7	Collectin-10		PROCR	Q9UNN8	Endothelial protein C receptor		TAP1	Q03518	Antigen peptide transporter 1
	COLEC11	Q9BWP8	Collectin-11		PROZ	P22891	Vitamin K-dependent protein Z		TAP2	Q03519	Antigen peptide transporter 2
	CPB2	Q96IY4	Carboxypeptidase B2		SERPINA1	P01009	Alpha-1-antitrypsin		ICAM1	P05362	Intercellular adhesion molecule 1
	CPN1	P15169	Carboxypeptidase N catalytic chain		SERPINB2	P05120	Plasminogen activator inhibitor 2		ICAM2	P13598	Intercellular adhesion molecule 2
	ELANE	P08246	Neutrophil elastase		SERPINC1	P01008	Antithrombin-III		VCAM1	P19320	Vascular cell adhesion protein 1
	PLSCR1	O15162	Phospholipid scramblase 1		SERPIND1	P05546	Heparin cofactor 2
	VTN	P04004	Vitronectin		SERPINF2	P08697	Alpha-2-antiplasmin
					THBD	P07204	Thrombomodulin
					THBS1	P07996	Thrombospondin-1
					VWF	P04275	von Willebrand factor
	Supplement Table 7C: (Proteins listed in Figure 5)
	Figure 5A: Mineral Uptake				Figure 5B: Iron Metabolism
	Gene Symbol	Accession	Protein Name		Gene Symbol	Accession	Protein Name
	SLC30A10	Q6XR72	Calcium/manganese antiporter SLC30A10		TF	P02787	Serotransferrin
	SLC31A1	O15431	High affinity copper uptake protein 1		LTF	P02788	Lactotransferrin
	SLC39A4	Q6P5W5	Zinc transporter ZIP4		TFRC	P02786	Transferrin receptor protein 1
	SLC39A5	Q6ZMH5	Zinc transporter ZIP5		CP	P00450	Ceruloplasmin
	SLC39A6	Q13433	Zinc transporter ZIP6		DMT1	P49281	Natural resistance-associated macrophage protein 2-SLC11A2
	SLC39A9	Q9NUM3	Zinc transporter ZIP9		MFRN2	Q96A46	Mitoferrin-2 (SLC25A28)
	SLC39A10	Q9ULF5	Zinc transporter ZIP10		HEPH	Q9BQS7	Hephaestin
	MFSD5	Q6N075	Molybdate-anion transporter		FPN	Q9NP59	Solute carrier family 40 member 1-SLC40A1
	MRS2	Q9HD23	Magnesium transporter MRS2 homolog, mitochondrial		FTH1	P02794	Ferritin heavy chain
	NIPAL1	Q6NVV3	Magnesium transporter NIPA3		FTL	P02792	Ferritin light chain
	MT1E	P04732	Metallothionein-1E
	MT1H	P80294	Metallothionein-1H
