## Supplementary material for "Proteomic Profile of Human Colon Organoids: Effects of a multi-mineral intervention alone and in the presence of pro-Inflammatory and anti-inflammatory treatments": S Table 8

### Sheet: S Table 8
	Supplement Table 8. Predicted Protein Interactions in the Network - Cellular Movement, Inflammatory Disease, Organismal Injury and Abnormalities
	Table 8A lists 24 specific molecules from our dataset (in BOLD font), which are interconnected with other molecules in the QIAGEN Knowledge Base to form this Network. Each network is capped at 35 molecules (default setting in IPA) to maintain clarity and ease of viewing. This Network is associated with biological functions related to "Inflammatory Disease, Organismal Injury, and Abnormalities" an…
	A. Molecules.			AQ			AQ+MES			MES			LPS-Cytokines			LPS-Cytokines+AQ			LPS-Cytokines+MES
	Symbol	Entrez Gene Name	UniProt/Swiss-Prot Accession	Expr Log Ratio	Expr p-value		Expr Log Ratio	Expr p-value		Expr Log Ratio	Expr p-value		Expr Log Ratio	Expr p-value		Expr Log Ratio	Expr p-value		Expr Log Ratio	Expr p-value	Location	Family
	ADAM10	ADAM metallopeptidase domain 10	O14672	1.016	0.98664		1.037	0.646684		1.007	0.745749		-1.00604	0.997299		1.136	0.360635		-1.01626	0.821134	Plasma Membrane	peptidase
	alpha catenin																				Cytoplasm	group
	BAIAP2	BAR/IMD domain containing adaptor protein 2	Q9UQB8	1.229	0.0301874		1.104	0.293636		1.256	0.00191657		1.304	0.0170073		1.207	0.177338		1.216	0.0574752	Plasma Membrane	kinase
	CA12	carbonic anhydrase 12	O43570	1.022	0.767468		1.014	0.72168		1.052	0.472443		-1.27877	0.0430779		-1.25786	0.183566		-1.45985	0.013109	Plasma Membrane	enzyme
	CDH3	cadherin 3	P22223	1.539	0.0010849		1.584	0.011828		-1.002	0.911426		1.054	0.63454		1.394	0.1286		-1.221	0.517602	Plasma Membrane	other
	CLDN3	claudin 3	O15551	-1.02041	0.947792		1.123	0.44871		1.048	0.718286		1.053	0.571758		-1.04167	0.945449		1.222	0.176804	Plasma Membrane	transmembrane receptor
	COA5	cytochrome c oxidase assembly factor 5	Q86WW8	-1.01317	0.98745		-1.28866	0.215232		-1.4245	0.0209877		-1.0627	0.929765		-1.36799	0.239516		-1.06045	0.952016	Cytoplasm	other
	collagen type i (family)																				Other	group
	DDX5	DEAD-box helicase 5	P17844	-1.09769	0.469551		-1.17925	0.33712		-1.04058	0.792881		-1.08342	0.68488		-1.27877	0.227181		-1.08342	0.824498	Nucleus	enzyme
	G protein alpha																				Cytoplasm	group
	HLA-DRA	major histocompatibility complex, class II, DR alpha	P01903	1.052	0.69107		1.749	0.0267741		1.054	0.740952		28.256	1e-17		24.397	1e-17		24.958	1e-17	Plasma Membrane	transmembrane receptor
	HLA-DRB5	major histocompatibility complex, class II, DR beta 5	Q30154	-1.1534	0.68187		1.005	0.960483		-1.29534	0.27893		2.048	0.00346973		2.431	0.00305092		2.201	0.0095216	Plasma Membrane	transmembrane receptor
	HPRT1	hypoxanthine phosphoribosyltransferase 1	P00492	1.06	0.587252		1.054	0.569516		1.12	0.101423		1.046	0.617705		1.052	0.653554		-1.0142	0.820376	Cytoplasm	enzyme
	ICAM2	intercellular adhesion molecule 2	P13598	1.336	0.0258643		1.137	0.353805		1.492	0.00340331		2.336	5.63507e-07		2.323	4.84934e-05		2.269	1.21207e-05	Plasma Membrane	other
	IgG1																				Other	complex
	IgG2a																				Other	complex
	insulin																				Extracellular Space	group
	ITIH3	inter-alpha-trypsin inhibitor heavy chain 3	Q06033	-1.50602	9.46598e-05		1.154	0.244724		1.107	0.278926		1.683	5.67178e-06		3.295	1.33005e-13		6.195	1e-17	Extracellular Space	other
	JAK1/2																				Cytoplasm	group
	LTF	lactotransferrin	P02788	-1.01626	0.974133		1.769	0.00012775		2.366	1.42383e-09		2.387	6.99996e-10		2.017	0.000250564		3.115	4.41869e-13	Extracellular Space	other
	MHC class II (complex)																				Plasma Membrane	complex
	MHC II																				Plasma Membrane	group
	PCDHGC3	protocadherin gamma subfamily C, 3	Q9UN70	-1.85529	0.000404404		1.392	0.0789042		1.366	0.0333683		1.477	0.0317405		2.774	1.45583e-05		5.211	1e-17	Plasma Membrane	other
	PGK1	phosphoglycerate kinase 1	P00558	1.075	0.511453		1.022	0.731916		-1.00806	0.819725		1.028	0.713354		1.159	0.282561		1.028	0.538168	Cytoplasm	kinase
	RNA polymerase II																				Nucleus	complex
	RPLP0	ribosomal protein lateral stalk subunit P0	P05388	-1.05597	0.412197		-1.11483	0.401025		-1.06045	0.599129		1.051	0.552183		-1.01215	0.987844		1.04	0.476592	Cytoplasm	other
	S100A8	S100 calcium binding protein A8	P05109	-2.10526	0.000144474		1.04	0.8141		-1.11607	0.53793		1.091	0.629355		1.06	0.710135		1.266	0.359566	Cytoplasm	other
	S100A9	S100 calcium binding protein A9	P06702	-1.68067	9.34426e-05		1.513	0.00576936		1.413	0.0178286		1.528	0.00476359		1.35	0.130899		2.455	2.2052e-07	Cytoplasm	other
	SERPINF2	serpin family F member 2	P08697	-1.16414	0.359647		1.62	0.00516736		1.674	0.000479243		1.838	0.000553682		2.47	0.000270774		6.179	1e-17	Extracellular Space	other
	SLC25A22	solute carrier family 25 member 22	Q9H936	1.068	0.403198		1.351	0.0260478		1.118	0.244117		2.161	1.39022e-10		2.359	3.8674e-08		2.038	2.72587e-07	Cytoplasm	transporter
	SLC39A1	solute carrier family 39 member 1	Q9NY26	1.059	0.646883		-1.10497	0.714834		1.045	0.916697		1.028	0.816298		-1.07527	0.964533		-1.38313	0.354096	Plasma Membrane	transporter
	SLC66A2	solute carrier family 66 member 2	Q8N2U9	1.548	0.000805889		1.438	0.0122298		1.439	0.00788645		1.986	1.6197e-05		4.162	4.87443e-11		3.559	1.50411e-11	Other	other
	TGFBR2	transforming growth factor beta receptor 2	P37173	-1.20773	0.494621		-1.7331	0.0325008		-1.52905	0.0467803		-1.44509	0.108345		-1.06383	0.989572		-1.66113	0.152322	Plasma Membrane	kinase
	TPI1	triosephosphate isomerase 1	P60174	1.022	0.939542		-1.03413	0.87316		-1.06045	0.600109		1.001	0.914957		-1.04603	0.809201		-1.15207	0.463787	Cytoplasm	enzyme
	VEGF																				Extracellular Space	group
	B. Realtionships
	From Molecule(s)	Relationship Type	To Molecule(s)
	ADAM10	expression	ADAM10
	ADAM10	expression	HPRT1
	ADAM10	expression	ITIH3
	ADAM10	expression	LTF
	ADAM10	expression	S100A8
	ADAM10	expression	S100A9
	ADAM10	localization	IgG1
	ADAM10	localization	IgG2a
	ADAM10	molecular cleavage	PCDHGC3
	CDH3	protein-protein interactions	alpha catenin
	G protein alpha	expression	COA5
	G protein alpha	localization	insulin
	HLA-DRB5	protein-protein interactions	HLA-DRA
	IgG1	expression	MHC II
	JAK1/2	expression	BAIAP2
	JAK1/2	expression	CA12
	JAK1/2	expression	HLA-DRA
	JAK1/2	expression	HLA-DRB5
	JAK1/2	expression	MHC II
	MHC II	expression	DDX5
	MHC II	expression	HLA-DRB5
	MHC II	expression	RPLP0
	MHC class II (complex)	protein-protein interactions	HLA-DRA
	MHC class II (complex)	regulation of binding	MHC class II (complex)
	RNA polymerase II	protein-DNA interactions	CLDN3
	RNA polymerase II	protein-DNA interactions	HPRT1
	RNA polymerase II	protein-DNA interactions	VEGF
	RNA polymerase II	protein-DNA interactions	insulin
	S100A8	expression	CDH3
	S100A8	protein-protein interactions	S100A9
	S100A9	expression	CDH3
	S100A9	expression	S100A8
	S100A9	protein-protein interactions	S100A8
	SERPINF2	localization	VEGF
	SLC25A22	localization	insulin
	TGFBR2	expression	PGK1
	TGFBR2	expression	S100A8
	TGFBR2	expression	S100A9
	TGFBR2	expression	SLC39A1
	TGFBR2	expression	SLC66A2
	TGFBR2	expression	TPI1
	TGFBR2	expression	VEGF
	TGFBR2	protein-protein interactions	MHC class II (complex)
	alpha catenin	transcription	ICAM2
	alpha catenin	transcription	S100A8
	alpha catenin	transcription	S100A9
	alpha catenin	transcription	collagen type i (family)
	insulin	expression	insulin
	Predicted expression can be seen in the figure based on the colored legend.
